# Patients Accessing their Online Records in England: A Survey of General Practitioners’ Experiences and Opinions

**DOI:** 10.1101/2023.08.21.23294326

**Authors:** Charlotte Blease, Anna Kharko, Zhiyong Dong, Ray Jones, Gail Davidge, Maria Hägglund, Andrew Turner, Catherine M. DesRoches, Brian McMillan

## Abstract

**Objective:** To describe the experiences and opinions of general practitioners (GPs) in England regarding patients having access to their full online GP health record.

**Design:** Convenience sample, online survey.

**Participants:** 400 registered GPs in England.

**Main outcome measures:** Investigators measured GPs’ experiences and opinions about online record access (ORA) including on patient care, and on their practice.

**Results:** A total of 400 GPs from all regions of England responded. A minority (130, 33%) believed ORA was a good idea. Most GPs believed a majority of patients would worry more (364, 91%) or find their GP records more confusing than helpful (338, 85%). In contrast, most GPs believed a majority of patients would find significant errors in their records (240, 60%), would better remember their care plan (280, 70%), and feel more in control of their care (243, 60%). The majority believed they will/already spend more time addressing patients’ questions outside of consultations (357, 89%), that consultations will/already take significantly longer (322, 81%), and reported they will be/already are less candid in their documentation (289, 72%) after ORA. Nearly two thirds of GPs believed ORA would increase their litigation (246, 62%).

**Conclusions:** Similar to clinicians in other countries, GPs in our sample were sceptical of ORA believing patients would worry more and find their records more confusing than helpful. Most GPs also believed the practice would exacerbate work burdens. However, the majority of GPs in this survey also agreed there were multiple benefits to patients having online access to their primary care health record.
