## Supplement 3 for "Patients Accessing their Online Records in England: A Survey of General Practitioners’ Experiences and Opinions"

### Sheet: by age
General practitioners'experiences and opinions by age
	Total participants (N=400)		Age>=40 years old(n=339)		Age<40 years old(n=61)		P value
	N	%	N	%	N	%
Better understand their health and medical conditions							0.1044
Disagree/Somewhat disagree	160	0.4	129	0.3805	31	0.5082
Agree/Somewhat agree	209	0.5225	181	0.5339	28	0.459
Don't know	31	0.0775	29	0.0855	2	0.0328
Worry more							0.6219
Disagree/Somewhat disagree	26	0.065	24	0.0708	2	0.0328
Agree/Somewhat agree	364	0.91	306	0.9027	58	0.9508
Don't know	10	0.025	9	0.0265	1	0.0164
Better remember the plan for their care							0.2341
Disagree/Somewhat disagree	93	0.2325	82	0.2419	11	0.1803
Agree/Somewhat agree	280	0.7	232	0.6844	48	0.7869
Don't know	27	0.0675	25	0.0737	2	0.0328
Be more likely to take medications as prescribed							0.0779
Disagree/Somewhat disagree	138	0.345	117	0.3451	21	0.3443
Agree/Somewhat agree	199	0.4975	163	0.4808	36	0.5902
Don't know	63	0.1575	59	0.174	4	0.0656
Find significant errors in their GP record							0.4708
Disagree/Somewhat disagree	111	0.2775	93	0.2743	18	0.2951
Agree/Somewhat agree	240	0.6	207	0.6106	33	0.541
Don't know	49	0.1225	39	0.115	10	0.1639
Feel more in control of their health care							0.4328
Disagree/Somewhat disagree	117	0.2925	95	0.2802	22	0.3607
Agree/Somewhat agree	243	0.6075	209	0.6165	34	0.5574
Don't know	40	0.1	35	0.1032	5	0.082
Be better prepared for consultations							0.0648
Disagree/Somewhat disagree	169	0.4225	135	0.3982	34	0.5574
Agree/Somewhat agree	191	0.4775	168	0.4956	23	0.377
Don't know	40	0.1	36	0.1062	4	0.0656
Trust me more as their GP							0.1658
Disagree/Somewhat disagree	184	0.46	150	0.4425	34	0.5574
Agree/Somewhat agree	131	0.3275	117	0.3451	14	0.2295
Don't know	85	0.2125	72	0.2124	13	0.2131
Contact me or my practice with questions about their health record							0.6761
Disagree/Somewhat disagree	9	0.0225	9	0.0265	0	0
Agree/Somewhat agree	381	0.9525	321	0.9469	60	0.9525
Don't know	10	0.025	9	0.0265	1	0.0164
Find their GP health records more confusing than helpful							0.0429
Disagree/Somewhat disagree	32	0.08	31	0.0914	1	0.0164
Agree/Somewhat agree	338	0.845	280	0.826	58	0.9508
Don't know	30	0.075	28	0.0826	2	0.0328
My consultations will take/ already take significantly longer							0.1066
Disagree/Somewhat disagree	62	0.155	49	0.1445	13	0.2131
Agree/Somewhat agree	322	0.805	274	0.8083	48	0.7869
Don't know	16	0.04	16	0.0472	0	0
I will/already spend significantly more time addressing patient questions outside of consultations							0.3181
Disagree/Somewhat disagree	31	0.0775	29	0.0855	2	0.0328
Agree/Somewhat agree	357	0.8925	299	0.882	58	0.9508
Don't know	12	0.03	11	0.0324	1	0.0164
Patients who read their GP health record will be/already have been offended							0.6981
Disagree/Somewhat disagree	100	0.25	86	0.2537	14	0.2295
Agree/Somewhat agree	230	0.575	192	0.5664	38	0.623
Don't know	70	0.175	61	0.1799	9	0.1475
I will be/already am less candid in my documentation							0.9113
Disagree/Somewhat disagree	90	0.225	75	0.2212	15	0.2459
Agree/Somewhat agree	289	0.7225	246	0.7257	43	0.7049
Don't know	21	0.0525	18	0.0531	3	0.0492
Medical care will be/is delivered more efficiently							0.1296
Disagree/Somewhat disagree	279	0.6775	231	0.6814	48	0.7869
Agree/Somewhat agree	72	0.18	62	0.1829	10	0.1639
Don't know	49	0.1225	46	0.1357	3	0.0492
Patient satisfaction will improve/has already improved							0.1524
Disagree/Somewhat disagree	255	0.6375	210	0.6195	45	0.7377
Agree/Somewhat agree	75	0.1875	65	0.1917	10	0.1639
Don't know	70	0.175	64	0.1888	6	0.0984
Patient care will be/is safer							0.3193
Disagree/Somewhat disagree	227	0.5675	187	0.5516	40	0.6557
Agree/Somewhat agree	99	0.2475	87	0.2566	12	0.1967
Don't know	74	0.185	65	0.1917	9	0.1475
In general, full online access to patients' health records is a good idea							0.0137
Disagree/Somewhat disagree	234	0.585	189	0.5575	45	0.7377
Agree/Somewhat agree	130	0.325	115	0.3392	15	0.2459
Don't know	36	0.09	35	0.1032	1	0.0164

### Sheet: by gender
General practitioners'experiences and opinions by gender
	Total participants (N=400)		Female(n=161)		Male(n=227)		P value
	N	%	N	%	N	%
Better understand their health and medical conditions							0.7388
Disagree/Somewhat disagree	155	0.3995	68	0.4224	87	0.3833
Agree/Somewhat agree	205	0.5284	82	0.5093	205	0.5419
Don't know	28	0.0722	11	0.0683	28	0.0749
Worry more							0.7534
Disagree/Somewhat disagree	26	0.067	9	0.0559	17	0.0749
Agree/Somewhat agree	353	0.9098	148	0.9193	205	0.9031
Don't know	9	0.0232	4	0.0248	5	0.022
Better remember the plan for their care							0.2102
Disagree/Somewhat disagree	88	0.2268	37	0.2298	51	0.2247
Agree/Somewhat agree	276	0.7113	110	0.6832	166	0.7313
Don't know	24	0.0619	14	0.087	10	0.0441
Be more likely to take medications as prescribed							0.5534
Disagree/Somewhat disagree	133	0.3428	57	0.354	76	0.3348
Agree/Somewhat agree	197	0.5077	77	0.4783	120	0.5286
Don't know	58	0.1495	27	0.1677	31	0.1366
Find significant errors in their GP record							0.8679
Disagree/Somewhat disagree	109	0.2809	43	0.2671	66	0.2907
Agree/Somewhat agree	233	0.6005	99	0.6149	134	0.5903
Don't know	46	0.1186	19	0.118	27	0.1189
Feel more in control of their health care							0.8602
Disagree/Somewhat disagree	111	0.2861	48	0.2981	63	0.2775
Agree/Somewhat agree	240	0.6186	97	0.6025	143	0.63
Don't know	37	0.0954	16	0.0994	21	0.0925
Be better prepared for consultations							0.0738
Disagree/Somewhat disagree	161	0.4149	75	0.4658	86	0.3789
Agree/Somewhat agree	188	0.4845	67	0.4161	121	0.533
Don't know	39	0.1005	19	0.118	20	0.0881
Trust me more as their GP							0.026
Disagree/Somewhat disagree	178	0.4588	84	0.5217	94	0.4141
Agree/Somewhat agree	128	0.3299	41	0.2547	87	0.3833
Don't know	82	0.2113	36	0.2236	46	0.2026
Contact me or my practice with questions about their health record							0.4896
Disagree/Somewhat disagree	9	0.0232	2	0.0124	7	0.0308
Agree/Somewhat agree	370	0.9536	156	0.9689	214	0.9427
Don't know	9	0.0232	3	0.0186	6	0.0264
Find their GP health records more confusing than helpful							0.4531
Disagree/Somewhat disagree	32	0.0825	10	0.0621	22	0.0969
Agree/Somewhat agree	327	0.8428	138	0.8571	189	0.8326
Don't know	29	0.0747	13	0.0807	16	0.0705
My consultations will take/ already take significantly longer							0.6893
Disagree/Somewhat disagree	60	0.1546	22	0.1366	38	0.1674
Agree/Somewhat agree	313	0.8067	133	0.8261	180	0.793
Don't know	15	0.0387	6	0.0373	9	0.0396
I will/already spend significantly more time addressing patient questions outside of consultations							0.2289
Disagree/Somewhat disagree	31	0.0799	17	0.1056	14	0.0617
Agree/Somewhat agree	345	0.8892	138	0.8571	207	0.9119
Don't know	12	0.0309	6	0.0373	6	0.0373
Patients who read their GP health record will be/already have been offended							0.0882
Disagree/Somewhat disagree	97	0.25	31	0.1925	66	0.2907
Agree/Somewhat agree	223	0.5747	100	0.6211	123	0.5419
Don't know	68	0.1753	30	0.1863	38	0.1674
I will be/already am less candid in my documentation							0.0508
Disagree/Somewhat disagree	89	0.2294	27	0.1677	62	0.2731
Agree/Somewhat agree	278	0.7165	125	0.7764	153	0.674
Don't know	21	0.0541	9	0.0559	12	0.0529
Medical care will be/is delivered more efficiently							0.1585
Disagree/Somewhat disagree	269	0.6933	120	0.7453	149	0.6565
Agree/Somewhat agree	70	0.1804	23	0.1429	47	0.207
Don't know	49	0.1263	18	0.1118	31	0.1366
Patient satisfaction will improve/has already improved							0.8169
Disagree/Somewhat disagree	248	0.6392	104	0.646	144	0.6344
Agree/Somewhat agree	73	0.1881	28	0.1739	45	0.1982
Don't know	67	0.1727	29	0.1801	38	0.1674
Patient care will be/is safer							0.8683
Disagree/Somewhat disagree	218	0.5619	93	0.5776	125	0.5507
Agree/Somewhat agree	98	0.2526	39	0.2422	59	0.2599
Don't know	72	0.1856	29	0.1801	43	0.1894
In general, full online access to patients' health records is a good idea							0.2632
Disagree/Somewhat disagree	227	0.5851	102	0.6335	125	0.5507
Agree/Somewhat agree	126	0.3247	46	0.2857	80	0.3524
Don't know	35	0.0902	13	0.0807	22	0.0969

### Sheet: by hours per week
General practitioners'experiences and opinions by working hours per week
	Total participants (N=400)		Working Hours/week >40(n=105)		Working Hours/week <=40(n=295)		P value
	N	%	N	%	N	%
Better understand their health and medical conditions							0.6459
Disagree/Somewhat disagree	160	0.4	42	0.4	118	0.4
Agree/Somewhat agree	209	0.5225	57	0.5429	152	0.5153
Don't know	31	0.0775	6	0.0571	25	0.0847
Worry more							0.1826
Disagree/Somewhat disagree	26	0.065	10	0.0952	16	0.0542
Agree/Somewhat agree	364	0.91	94	0.8952	270	0.9153
Don't know	10	0.025	1	0.0095	9	0.0305
Better remember the plan for their care							0.0158
Disagree/Somewhat disagree	93	0.2325	29	0.2762	64	0.2169
Agree/Somewhat agree	280	0.7	75	0.7143	205	0.6949
Don't know	27	0.0675	1	0.0095	26	0.0881
Be more likely to take medications as prescribed							0.0501
Disagree/Somewhat disagree	138	0.345	42	0.4	96	0.3254
Agree/Somewhat agree	199	0.4975	54	0.5143	145	0.4915
Don't know	63	0.1575	9	0.0857	54	0.1831
Find significant errors in their GP record							0.5294
Disagree/Somewhat disagree	111	0.2775	27	0.2571	84	0.2847
Agree/Somewhat agree	240	0.6	62	0.5905	178	0.6034
Don't know	49	0.1225	16	0.1524	33	0.1119
Feel more in control of their health care							0.4006
Disagree/Somewhat disagree	117	0.2925	36	0.3429	81	0.2746
Agree/Somewhat agree	243	0.6075	60	0.5714	183	0.6203
Don't know	40	0.1	9	0.0857	31	0.1051
Be better prepared for consultations							0.5306
Disagree/Somewhat disagree	169	0.4225	43	0.4095	126	0.4271
Agree/Somewhat agree	191	0.4775	54	0.5143	137	0.4644
Don't know	40	0.1	8	0.0762	32	0.1085
Trust me more as their GP							0.2149
Disagree/Somewhat disagree	184	0.46	52	0.4952	132	0.4475
Agree/Somewhat agree	131	0.3275	37	0.3524	94	0.3186
Don't know	85	0.2125	16	0.1524	69	0.2339
Contact me or my practice with questions about their health record							0.2829
Disagree/Somewhat disagree	9	0.0225	4	0.0381	5	0.0169
Agree/Somewhat agree	381	0.9525	100	0.9524	281	0.9525
Don't know	10	0.025	1	0.0095	9	0.0305
Find their GP health records more confusing than helpful							0.1718
Disagree/Somewhat disagree	32	0.08	12	0.1143	20	0.0678
Agree/Somewhat agree	338	0.845	88	0.8381	250	0.8475
Don't know	30	0.075	5	0.0476	25	0.0847
My consultations will take/ already take significantly longer							0.0982
Disagree/Somewhat disagree	62	0.155	10	0.0952	52	0.1763
Agree/Somewhat agree	322	0.805	92	0.8762	230	0.7797
Don't know	16	0.04	3	0.0286	13	0.0441
I will/already spend significantly more time addressing patient questions outside of consultations							0.4755
Disagree/Somewhat disagree	31	0.0775	6	0.0571	25	0.0847
Agree/Somewhat agree	357	0.8925	97	0.9238	260	0.8814
Don't know	12	0.03	2	0.019	10	0.0339
Patients who read their GP health record will be/already have been offended							0.0712
Disagree/Somewhat disagree	100	0.25	35	0.3333	65	0.2203
Agree/Somewhat agree	230	0.575	54	0.5143	176	0.5966
Don't know	70	0.175	16	0.1524	54	0.1831
I will be/already am less candid in my documentation							0.8918
Disagree/Somewhat disagree	90	0.225	25	0.2381	65	0.2203
Agree/Somewhat agree	289	0.7225	74	0.7048	215	0.7288
Don't know	21	0.0525	6	0.0571	15	0.0508
Medical care will be/is delivered more efficiently							0.321
Disagree/Somewhat disagree	279	0.6975	74	0.7048	205	0.6949
Agree/Somewhat agree	72	0.18	22	0.2095	50	0.1695
Don't know	49	0.1225	9	0.0857	40	0.1356
Patient satisfaction will improve/has already improved							0.2601
Disagree/Somewhat disagree	255	0.6375	67	0.6381	188	0.6373
Agree/Somewhat agree	75	0.1875	24	0.2286	51	0.1729
Don't know	70	0.175	14	0.1333	56	0.1898
Patient care will be/is safer							0.0556
Disagree/Somewhat disagree	227	0.5675	61	0.581	166	0.5627
Agree/Somewhat agree	99	0.2475	32	0.3048	67	0.2271
Don't know	74	0.185	12	0.1143	62	0.2102
In general, full online access to patients' health records is a good idea							0.8987
Disagree/Somewhat disagree	234	0.585	60	0.5714	174	0.5898
Agree/Somewhat agree	130	0.325	36	0.3429	94	0.3186
Don't know	36	0.09	9	0.0857	27	0.0915
